# Multiplexed Isothermal Nucleic Acid Detection Using Sequence-Specific Cleavage Mediated by Repair Endonucleases

**DOI:** 10.64898/2026.05.29.26354475

**Authors:** Padric M. Garden, Yudan Li, Vel Murugan, Alexander A. Green

## Abstract

Rapid, portable detection of multiple nucleic acid targets is essential for infectious disease surveillance and precision oncology. CRISPR-based diagnostics have set a high bar for sensitivity and single-base specificity, yet their reliance on collateral nuclease activity complicates multiplexing, integration with amplification, and point-of-care deployment. Here we present TIMBER (Templated Incision Mediated By Endonucleases of Repair), a non-CRISPR, isothermal platform that achieves comparable performance without nonspecific nuclease activity. TIMBER uses a repair endonuclease to cleave probes containing abasic sites only when they are hybridized to a matched target. The system exhibits strong specificity, enabling single-nucleotide polymorphism discrimination. TIMBER provides an analytical limit of detection 12 pM without preamplification or 1 copy per µL (1.6 aM) with preamplification through RT-PCR or RT-LAMP, with results observable by visual fluorescence or on lateral flow. We deploy TIMBER to detect SARS-CoV-2 in clinical saliva samples and further demonstrate multiplex detection of four targets enabling identification of *EGFR* mutations in lung cancer samples. This approach offers a flexible, rapid, and low-instrument ready solution for diverse nucleic acid diagnostics, from viral detection to cancer genotyping.

**Graphical Abstract:** 
