## Supplementary Tables for "Multiplexed Isothermal Nucleic Acid Detection Using Sequence-Specific Cleavage Mediated by Repair Endonucleases"

### Sheet: Table1
Supplementary Table 1. Sequences used for testing repair endonucleases ability to differentiate between non-standard bases in ssDNA and dsDNA.
Name	Sequence
TIMBER_FQ_dT_Control	/56-FAM/CGCGCTACTGTACTTGCTATTCGATCTATGCGCG/3BHQ_1/
TIMBER_FQ_dU	/56-FAM/CGCGCTACTGTACTTGC/ideoxyU/TATTCGATCTATGCGCG/3BHQ_1/
TIMBER_FQ_dI	/56-FAM/CGCGCTACTGTACTTGC/ideoxyI/TATTCGATCTATGCGCG/3BHQ_1/
TIMBER_FQ_ddAP	/56-FAM/CGCGCTACTGTACTTGC/idSp/TATTCGATCTATGCGCG/3BHQ_1/
TIMBER_Target	ATAGATCGAATAAGCAAGTACAGTA
T7_TIMBER_Target_RNA	UACUGUACUUGCUUAUUCGAUCUAUCCCUAUAGUGAGUCGUAUUA
T7_Primer	TAATACGACTCACTATAGGG

### Sheet: Table2
Supplementary Table 2. Sequences used for TIMBER target condition characterization
Name	Sequence
TIMBER_Probe_39nt	/56-FAM/CGCGACTATTCTGTACTGTACTTGC/idSp/TATTCGATCTATGTCCTGAGTCGCG/3BHQ_1/
TIMBER_Target_39nt	TCAGGACATAGATCGAATAAGCAAGTACAGTACAGAATA
TIMBER_Target_37nt	CAGGACATAGATCGAATAAGCAAGTACAGTACAGAAT
TIMBER_Target_33nt	GGACATAGATCGAATAAGCAAGTACAGTACAGA
TIMBER_Target_29nt	ACATAGATCGAATAAGCAAGTACAGTACA
TIMBER_Target_25nt	ATAGATCGAATAAGCAAGTACAGTA
TIMBER_Target_23nt	TAGATCGAATAAGCAAGTACAGT
TIMBER_Target_21nt	AGATCGAATAAGCAAGTACAG
TIMBER_Target_19nt	GATCGAATAAGCAAGTACA
TIMBER_Target_17nt	ATCGAATAAGCAAGTAC
TIMBER_Target_15nt	TCGAATAAGCAAGTA
TIMBER_Target_13nt	CGAATAAGCAAGT
TIMBER_Target_11nt	GAATAAGCAAG
TIMBER_Target_09nt	AATAAGCAA
TIMBER_Target_07nt	ATAAGCA
TIMBER_Target_05nt	TAAGC
TIMBER_Target_dT:AP	ATAGATCGAATATGCAAGTACAGTA
TIMBER_Target_dC:AP	ATAGATCGAATACGCAAGTACAGTA
TIMBER_Target_dG:AP	ATAGATCGAATAGGCAAGTACAGTA

### Sheet: Table3
Supplementary Table 3.1. Target sequences used for TIMBER SNP detection characterization.
Name	Sequence
TIMBER_Target_1MM_-12	CTAGATCGAATAAGCAAGTACAGTA
TIMBER_Target_1MM_-11	AGAGATCGAATAAGCAAGTACAGTA
TIMBER_Target_1MM_-10	ATCGATCGAATAAGCAAGTACAGTA
TIMBER_Target_1MM_-9	ATAAATCGAATAAGCAAGTACAGTA
TIMBER_Target_1MM_-8	ATAGCTCGAATAAGCAAGTACAGTA
TIMBER_Target_1MM_-7	ATAGAGCGAATAAGCAAGTACAGTA
TIMBER_Target_1MM_-6	ATAGATTGAATAAGCAAGTACAGTA
TIMBER_Target_1MM_-5	ATAGATCAAATAAGCAAGTACAGTA
TIMBER_Target_1MM_-4	ATAGATCGCATAAGCAAGTACAGTA
TIMBER_Target_1MM_-3	ATAGATCGACTAAGCAAGTACAGTA
TIMBER_Target_1MM_-2	ATAGATCGAAGAAGCAAGTACAGTA
TIMBER_Target_1MM_-1	ATAGATCGAATCAGCAAGTACAGTA
TIMBER_Target_1MM_+1	ATAGATCGAATAAACAAGTACAGTA
TIMBER_Target_1MM_+2	ATAGATCGAATAAGTAAGTACAGTA
TIMBER_Target_1MM_+3	ATAGATCGAATAAGCCAGTACAGTA
TIMBER_Target_1MM_+4	ATAGATCGAATAAGCACGTACAGTA
TIMBER_Target_1MM_+5	ATAGATCGAATAAGCAAATACAGTA
TIMBER_Target_1MM_+6	ATAGATCGAATAAGCAAGGACAGTA
TIMBER_Target_1MM_+7	ATAGATCGAATAAGCAAGTCCAGTA
TIMBER_Target_1MM_+8	ATAGATCGAATAAGCAAGTATAGTA
TIMBER_Target_1MM_+9	ATAGATCGAATAAGCAAGTACCGTA
TIMBER_Target_1MM_+10	ATAGATCGAATAAGCAAGTACAATA
TIMBER_Target_1MM_+11	ATAGATCGAATAAGCAAGTACAGGA
TIMBER_Target_1MM_+12	ATAGATCGAATAAGCAAGGACAGTC
TIMBER_Target_2MM_-11	CGAGATCGAATAAGCAAGTACAGTA
TIMBER_Target_2MM_-10	AGCGATCGAATAAGCAAGTACAGTA
TIMBER_Target_2MM_-9	ATCAATCGAATAAGCAAGTACAGTA
TIMBER_Target_2MM_-8	ATAACTCGAATAAGCAAGTACAGTA
TIMBER_Target_2MM_-7	ATAGCGCGAATAAGCAAGTACAGTA
TIMBER_Target_2MM_-6	ATAGAGTGAATAAGCAAGTACAGTA
TIMBER_Target_2MM_-5	ATAGATTAAATAAGCAAGTACAGTA
TIMBER_Target_2MM_-4	ATAGATCACATAAGCAAGTACAGTA
TIMBER_Target_2MM_-3	ATAGATCGCCTAAGCAAGTACAGTA
TIMBER_Target_2MM_-2	ATAGATCGACGAAGCAAGTACAGTA
TIMBER_Target_2MM_-1	ATAGATCGAAGCAGCAAGTACAGTA
TIMBER_Target_2MM_+1	ATAGATCGAATAAATAAGTACAGTA
TIMBER_Target_2MM_+2	ATAGATCGAATAAGTCAGTACAGTA
TIMBER_Target_2MM_+3	ATAGATCGAATAAGCCCGTACAGTA
TIMBER_Target_2MM_+4	ATAGATCGAATAAGCACATACAGTA
TIMBER_Target_2MM_+5	ATAGATCGAATAAGCAAAGACAGTA
TIMBER_Target_2MM_+6	ATAGATCGAATAAGCAAGGCCAGTA
TIMBER_Target_2MM_+7	ATAGATCGAATAAGCAAGTCTAGTA
TIMBER_Target_2MM_+8	ATAGATCGAATAAGCAAGTATCGTA
TIMBER_Target_2MM_+9	ATAGATCGAATAAGCAAGTACCGTA
TIMBER_Target_2MM_+10	ATAGATCGAATAAGCAAGTACAAGA
TIMBER_Target_2MM_+11	ATAGATCGAATAAGCAAGTACAGGC
TIMBER_Target_3MM_-10	CGCGATCGAATAAGCAAGTACAGTA
TIMBER_Target_3MM_-9	AGCAATCGAATAAGCAAGTACAGTA
TIMBER_Target_3MM_-8	ATCACTCGAATAAGCAAGTACAGTA
TIMBER_Target_3MM_-7	ATAACGCGAATAAGCAAGTACAGTA
TIMBER_Target_3MM_-6	ATAGCGTGAATAAGCAAGTACAGTA
TIMBER_Target_3MM_-5	ATAGAGTAAATAAGCAAGTACAGTA
TIMBER_Target_3MM_-4	ATAGATTACATAAGCAAGTACAGTA
TIMBER_Target_3MM_-3	ATAGATCACCTAAGCAAGTACAGTA
TIMBER_Target_3MM_-2	ATAGATCGCCGAAGCAAGTACAGTA
TIMBER_Target_3MM_-1	ATAGATCGACGCAGCAAGTACAGTA
TIMBER_Target_3MM_+1	ATAGATCGAATAAATCAGTACAGTA
TIMBER_Target_3MM_+2	ATAGATCGAATAAGTCCGTACAGTA
TIMBER_Target_3MM_+3	ATAGATCGAATAAGCCCATACAGTA
TIMBER_Target_3MM_+4	ATAGATCGAATAAGCACAGACAGTA
TIMBER_Target_3MM_+5	ATAGATCGAATAAGCAAAGCCAGTA
TIMBER_Target_3MM_+6	ATAGATCGAATAAGCAAGGCAAGTA
TIMBER_Target_3MM_+7	ATAGATCGAATAAGCAAGTCTCGTA
TIMBER_Target_3MM_+8	ATAGATCGAATAAGCAAGTATCATA
TIMBER_Target_3MM_+9	ATAGATCGAATAAGCAAGTACCAGA
TIMBER_Target_3MM_+10	ATAGATCGAATAAGCAAGTACAAGC
TIMBER_Target_MM_-5C	ATAGATCCAATAAGCAAGTACAGTA
TIMBER_Target_MM_-5A	ATAGATCAAATAAGCAAGTACAGTA
TIMBER_Target_MM_-5T	ATAGATCTAATAAGCAAGTACAGTA
TIMBER_Target_MM_-4G	ATAGATCGGATAAGCAAGTACAGTA
TIMBER_Target_MM_-4C	ATAGATCGCATAAGCAAGTACAGTA
TIMBER_Target_MM_-4T	ATAGATCGTATAAGCAAGTACAGTA
TIMBER_Target_MM_-3G	ATAGATCGAGTAAGCAAGTACAGTA
TIMBER_Target_MM_-3C	ATAGATCGACTAAGCAAGTACAGTA
TIMBER_Target_MM_-3T	ATAGATCGATTAAGCAAGTACAGTA
TIMBER_EGFR_T790M_Target	TCCAGGAGGCAGCCGAAGGGCATGAGCTGCATGATGAGCTGCACGGTGGA
TIMBER_EGFR_T790WT_Target	TCCAGGAGGCAGCCGAAGGGCATGAGCTGCGTGATGAGCTGCACGGTGGA
Supplementary Table 3.2. TIMBER Probe sequences used for TIMBER SNP detection characterization.
Name	Sequence
TIMBER_Probe_39nt	/56-FAM/CGCGACTATTCTGTACTGTACTTGC/idSp/TATTCGATCTATGTCCTGAGTCGCG/3BHQ_1/
TIMBER_EGFR_T790M_TIMBER_Probe	/56-FAM/TGGCGACTCATCATGCAG/idSp/TCATGCCCTTCGTCGCCA/3IABkFQ/
EGFR_T790WT_Probe	/5Cy3/ACCGGACTCATCACGCAG/idSp/TCATGCCCTTCGTCCGGT/3IAbRQSp/

### Sheet: Table4
Supplementary Table 4.2. Isothermal amplification primer and probe sequences.
Name	Sequence
LAMP_ACTB-F3	AGTACCCCATCGAGCACG
LAMP_ACTB-B3	AGCCTGGATAGCAACGTACA
LAMP_ACTB-FIP	GAGCCACACGCAGCTCATTGTATCACCAACTGGGACGACA
LAMP_ACTB-BIP	CTGAACCCCAAGGCCAACCGGCTGGGGTGTTGAAGGTC
LAMP_ACTB-LF	TGTGGTGCCAGATTTTCTCCA
LAMP_ACTB-LB	CGAGAAGATGACCCAGATCATGT
LAMP_E1-F3	TGAGTACGAACTTATGTACTCAT
LAMP_E1-B3	TTCAGATTTTTAACACGAGAGT
LAMP_E1-FIP	ACCACGAAAGCAAGAAAAAGAAGTTCGTTTCGGAAGAGACAG
LAMP_E1-BIP	TTGCTAGTTACACTAGCCATCCTTAGGTTTTACAAGACTCACGT
LAMP_E1-LF	CGCTATTAACTATTAACG
LAMP_E1-LB	GCGCTTCGATTGTGTGCGT
miR-320a-3p_RCA_probe	ACCCAGCTTTTGGGTGCAGTAACAGGTCAAATGGGCGATCGTCGCCGTCCAGCTCGACCTCGCCCTCTC
miR-21-5p_RCA_probe	CTGATAAGCTACGCGTGAGGTCGATGGCAGTTGGCGGATCGTCGCCGTCCAGCTCGACCTCAACATCAG
miR-320a-3p_EXPAR_template	AAAAGCTGGGTTGAGAGGGCGAGGGTGCAGTAACAGGTCAAATGGGCGAGTCAGGAGGGTGCAGTAACAGGTCAAATGGGC
miR-21-5p_EXPAR_template	TAGCTTATCAGACTGATGTTGACGCGTGAGGTCGATGGCAGTTGGCGGAGTCAGGACGCGTGAGGTCGATGGCAGTTGGCG
Supplementary Table 4.2. TIMBER probe sequences used for isothermal amplification product detection.
Name	Sequence
E1_TIMBER_Probe	/56-FAM/CGCGACACTGCGCTTCGAT/idSp/GTGTGCGTACTGCGTCGCG/3IABkFQ/
ACTB_TIMBER_Probe	/56-FAM/CGCGACAGAAGGTGTGGTG/idSp/CAGATTTTCTCCAGTCGCG/3IABkFQ/
miR-320a-3p_TIMBER Probe	/56-FAM/CG CGA CGC CCA TTT GAC C/idSp/G TTA CTG CAC CCG TCG CG/3IABkFQ/
miR-21-5p_TIMBER Probe	/5Cy5/CG CGA CCG CCA ACT GCC A/idSp/C GAC CTC ACG CGG TCG CG/3IAbRQSp/

### Sheet: Table5
Supplementary Table 5.1. TIMBER probe sequences used for multiplexed detection of EGFR mutations in lung cancer samples.
Name	Sequence
EGFR_T790M_Probe	/56-FAM/TGGCGACTCATCATGCAG/idSp/TCATGCCCTTCGTCGCCA/3IABkFQ/
EGFR_T790WT_Probe	/5Cy3/ACCGGACTCATCACGCAG/idSp/TCATGCCCTTCGTCCGGT/3IAbRQSp/
EGFR_Ex19Ref_Probe	/5'6-ROX_N/TCGCGAGGATCCCAGAAGGT/idSp/AGAAAGTTAAAATTTCGCGA/3'BHQ-2/
EGFR_Ex19Del_Probe	/5'CY5_N/CGCGGTATCAAGGAATTAAG/idSp/GAAGCAACATCTCCACCGCG/3'BHQ-3/
Supplementary Table 5.2. qPCR probe sequences used for detection of EGFR mutations in lung cancer samples.
Name	Sequence
Ex19del_FAM_qPCR Probe	/56-FAM/TATGTTGCT/ZEN/TCTCTTAATTCC/3IABkFQ/
Ex19del_REF_SUN_qPCR Probe	/5SUN/CAGAAGGTG/ZEN/AGAAAGTT/3IABkFQ/
Supplementary Table 5.3. PCR primer and synthetic target sequences used for EGFR mutation detection.
Name	Sequence
Ex19del_PCR_FWD	/5Phos/GTTAACGTCTTCCTTCTCTCTCTGTCATAG
Ex19del_PCR_REV	GTTATACCCACTAGAGCTAGAAAGGGAAAG
Ex19del_PCR_REV_PS	G*T*T*A*T*A*CCCACTAGAGCTAGAAAGGGAAAG
T790_PCR_FWD	/5Phos/CCTCCATGAGTACGTATTTTGAAACTCAAG
T790_PCR_REV_PS	C*C*T*C*C*A*TGAGTACGTATTTTGAAACTCAAG
T790M_Target_Oligo	CGAAGGGCATGAGCTGCGTGATGAG
T790WT_Target_Oligo	CGAAGGGCATGAGCTGCATGATGAG
Ex19Ref_Target_Oligo	AATTTTAACTTTCTCACCTTCTGGGATCC
Ex19del_Target_Oligo	GGAGATGTTGCTTCTCTTAATTCCTTGAT
EGFR Ex19del WT (dsDNA Fragment)	ATTGCCAGTTAACGTCTTCCTTCTCTCTCTGTCATAGGGACTCTGGATCCCAGAAGGTGAGAAAGTTAAAATTCCCGTCGCTATCAAGGAATTAAGAGAAGCAACATCTCCGAAAGCCAACAAGGAAATCCTCGATGTGAGTTTCTGCTTTGCTGTGTGGGGGTCCATGGCTCTGAACCTCAGGCCCACCTTTTCTCATGTCTGGCAGCTGCTCTGCTCTAGACCCTGCTCATCTCCACATCCTAAATGTTCACTTTCTATGTCTTTCCCTTTCTAGCTCTAGTGGGTATAACTCCCTCC
EGFR Ex19del MUT (dsDNA Fragment)	ATCTCACAATTGCCAGTTAACGTCTTCCTTCTCTCTCTGTCATAGGGACTCTGGATCCCAGAAGGTGAGAAAGTTAAAATTCCCGTCGCTATCAAGACATCTCCGAAAGCCAACAAGGAAATCCTCGATGTGAGTTTCTGCTTTGCTGTGTGGGGGTCCATGGCTCTGAACCTCAGGCCCACCTTTTCTCATGTCTGGCAGCTGCTCTGCTCTAGACCCTGCTCATCTCCACATCCTAAATGTTCACTTTCTATGTCTTTCCCTTTCTAGCTCTAGTGGGTATAACTCCCTCCCCTTAGA
EGFR T790 WT (dsDNA Fragment)	GCAGGCACAGCTTTTCCTCCATGAGTACGTATTTTGAAACTCAAGATCGCATTCATGCGTCTTCACCTGGAAGGGGTCCATGTGCCCCTCCTTCTGGCCACCATGCGAAGCCACACTGACGTGCCTCTCCCTCCCTCCAGGAAGCCTACGTGATGGCCAGCGTGGACAACCCCCACGTGTGCCGCCTGCTGGGCATCTGCCTCACCTCCACCGTGCAGCTCATCACGCAGCTCATGCCCTTCGGCTGCCTCCTGGACTATGTCCGGGAACACAAAGACAATATTGGCTCCCAGTACCTGC
EGFR T790M (dsDNA Fragment)	GCAGGCACAGCTTTTCCTCCATGAGTACGTATTTTGAAACTCAAGATCGCATTCATGCGTCTTCACCTGGAAGGGGTCCATGTGCCCCTCCTTCTGGCCACCATGCGAAGCCACACTGACGTGCCTCTCCCTCCCTCCAGGAAGCCTACGTGATGGCCAGCGTGGACAACCCCCACGTGTGCCGCCTGCTGGGCATCTGCCTCACCTCCACCGTGCAGCTCATCATGCAGCTCATGCCCTTCGGCTGCCTCCTGGACTATGTCCGGGAACACAAAGACAATATTGGCTCCCAGTACCTGC
